# COVID-19 Time-varying Reproduction Numbers Worldwide: An Empirical Analysis of Mandatory and Voluntary Social Distancing

**DOI:** 10.1101/2021.04.06.21255033

**Authors:** Alexander Chudik, M. Hashem Pesaran, Alessandro Rebucci

## Abstract

This paper estimates time-varying COVID-19 reproduction numbers worldwide solely based on the number of reported infected cases, allowing for under-reporting. Estimation is based on a moment condition that can be derived from an agent-based stochastic network model of COVID-19 transmission. The outcomes in terms of the reproduction number and the trajectory of per-capita cases through the end of 2020 are very diverse. The reproduction number depends on the transmission rate and the proportion of susceptible population, or the herd immunity effect. Changes in the transmission rate depend on changes in the behavior of the virus, re-flecting mutations and vaccinations, and changes in people’s behavior, reflecting voluntary or government mandated isolation. Over our sample period, neither mutation nor vaccination are major factors, so one can attribute variation in the transmission rate to variations in behavior. Evidence based on panel data models explaining transmission rates for nine European countries indicates that the diversity of outcomes resulted from the non-linear interaction of mandatory containment measures, voluntary precautionary isolation, and the economic incentives that gov-ernments provided to support isolation. These effects are precisely estimated and robust to various assumptions. As a result, countries with seemingly different social distancing policies achieved quite similar outcomes in terms of the reproduction number. These results imply that ignoring the voluntary component of social distancing could introduce an upward bias in the estimates of the effects of lock-downs and support policies on the transmission rates.

**JEL Classification:** D0, F6, C4, I120, E7
