## Supplementary material for "COVID-19 Time-varying Reproduction Numbers Worldwide: An Empirical Analysis of Mandatory and Voluntary Social Distancing": Replication package: population.xlsx

### Sheet: population
Province/State	Country/Region	Lat	Long	Population
	Afghanistan	33.9391	67.71	38041757
	Albania	41.1533	20.1683	2880913
	Algeria	28.0339	1.6596	43053054
	Andorra	42.5063	1.5218	77146
	Angola	-11.2027	17.8739	31825299
	Antigua and Barbuda	17.0608	-61.7964	97115
	Argentina	-38.4161	-63.6167	44780675
	Armenia	40.0691	45.0382	2957728
Australian Capital Territory	Australia	-35.4735	149.012	426709
New South Wales	Australia	-33.8688	151.209	8117976
Northern Territory	Australia	-12.4634	130.846	245869
Queensland	Australia	-27.4698	153.025	5115451
South Australia	Australia	-34.9285	138.601	1756494
Tasmania	Australia	-42.8821	147.327	535500
Victoria	Australia	-37.8136	144.963	6629870
Western Australia	Australia	-31.9505	115.861	2630557
	Austria	47.5162	14.5501	8955108
	Azerbaijan	40.1431	47.5769	10047719
	Bahamas	25.0259	-78.0359	389486
	Bahrain	26.0275	50.55	1641164
	Bangladesh	23.685	90.3563	163046173
	Barbados	13.1939	-59.5432	287021
	Belarus	53.7098	27.9534	9452409
	Belgium	50.8333	4.46994	11539326
	Belize	17.1899	-88.4976	397621
	Benin	9.3077	2.3158	11801151
	Bhutan	27.5142	90.4336	763094
	Bolivia	-16.2902	-63.5887	11513102
	Bosnia and Herzegovina	43.9159	17.6791	3300998
	Botswana	-22.3285	24.6849	2351625
	Brazil	-14.235	-51.9253	211049519
	Brunei	4.5353	114.728	433296
	Bulgaria	42.7339	25.4858	7000117
	Burkina Faso	12.2383	-1.5616	20321383
	Burma	21.9162	95.956	54409794
	Burundi	-3.3731	29.9189	12255429
	Cabo Verde	16.5388	-23.0418	549936
	Cambodia	11.55	104.917	1.64865e+07
	Cameroon	3.848	11.5021	25876387
Alberta	Canada	53.9333	-116.576	4395586
British Columbia	Canada	53.7267	-127.648	5071000
Diamond Princess	Canada	0	0	#N/A
Grand Princess	Canada	0	0	#N/A
Manitoba	Canada	53.7609	-98.8139	1373859
New Brunswick	Canada	46.5653	-66.4619	780021
Newfoundland and Labrador	Canada	53.1355	-57.6604	521922
Northwest Territories	Canada	64.8255	-124.846	44826
Nova Scotia	Canada	44.682	-63.7443	977457
Ontario	Canada	51.2538	-85.3232	14711827
Prince Edward Island	Canada	46.5107	-63.4168	157901
Quebec	Canada	52.9399	-73.5491	8522800
Saskatchewan	Canada	52.9399	-106.451	1190657
Yukon	Canada	64.2823	-135	42052
	Central African Republic	6.6111	20.9394	4745179
	Chad	15.4542	18.7322	15946882
	Chile	-35.6751	-71.543	18952035
Anhui	China	31.8257	117.226	62550000
Beijing	China	40.1824	116.414	21710000
Chongqing	China	30.0572	107.874	30750000
Fujian	China	26.0789	117.987	39110000
Gansu	China	35.7518	104.286	26260000
Guangdong	China	23.3417	113.424	111690000
Guangxi	China	23.8298	108.788	48850000
Guizhou	China	26.8154	106.875	35550000
Hainan	China	19.1959	109.745	9170000
Hebei	China	39.549	116.131	75200000
Heilongjiang	China	47.862	127.761	37890000
Henan	China	37.8957	114.904	95590000
Hong Kong	China	22.3	114.2	7335384
Hubei	China	30.9756	112.271	59020000
Hunan	China	27.6104	111.709	68600000
Inner Mongolia	China	44.0935	113.945	25290000
Jiangsu	China	32.9711	119.455	80290000
Jiangxi	China	27.614	115.722	46220000
Jilin	China	43.6661	126.192	27170000
Liaoning	China	41.2956	122.609	43690000
Macau	China	22.1667	113.55	644900
Ningxia	China	37.2692	106.165	6820000
Qinghai	China	35.7452	95.9956	5980000
Shaanxi	China	35.1917	108.87	39110000
Shandong	China	36.3427	118.15	100060000
Shanghai	China	31.202	121.449	24180000
Shanxi	China	37.5777	112.292	36820000
Sichuan	China	30.6171	102.71	83020000
Tianjin	China	39.3054	117.323	15570000
Tibet	China	31.6927	88.0924	23562318
Xinjiang	China	41.1129	85.2401	24450000
Yunnan	China	24.974	101.487	48010000
Zhejiang	China	29.1832	120.093	56570000
	Colombia	4.5709	-74.2973	50339443
	Comoros	-11.6455	43.3333	888456
	Congo (Brazzaville)	-0.228	15.8277	5244359
	Congo (Kinshasa)	-4.0383	21.7587	89561404
	Costa Rica	9.7489	-83.7534	5047561
	Cote d'Ivoire	7.54	-5.5471	25716554
	Croatia	45.1	15.2	4130299
	Cuba	21.5218	-77.7812	11333484
	Cyprus	35.1264	33.4299	1198574
	Czechia	49.8175	15.473	10689213
Faroe Islands	Denmark	61.8926	-6.9118	51783
Greenland	Denmark	71.7069	-42.6043	56660
	Denmark	56.2639	9.5018	5771877
	Diamond Princess	0	0	3711
	Djibouti	11.8251	42.5903	973557
	Dominica	15.415	-61.371	72172
	Dominican Republic	18.7357	-70.1627	10738957
	Ecuador	-1.8312	-78.1834	17373657
	Egypt	26.8206	30.8025	100388076
	El Salvador	13.7942	-88.8965	6453550
	Equatorial Guinea	1.6508	10.2679	1355982
	Eritrea	15.1794	39.7823	3497117
	Estonia	58.5953	25.0136	1325649
	Eswatini	-26.5225	31.4659	1148133
	Ethiopia	9.145	40.4897	112078727
	Fiji	-17.7134	178.065	889955
	Finland	61.9241	25.7482	5532159
French Guiana	France	3.9339	-53.1258	290823
French Polynesia	France	-17.6797	149.407	279285
Guadeloupe	France	16.265	-61.551	395700
Martinique	France	14.6415	-61.0242	376480
Mayotte	France	-12.8275	45.1662	266153
New Caledonia	France	-20.9043	165.618	271407
Reunion	France	-21.1151	55.5364	888932
Saint Barthelemy	France	17.9	-62.8333	9793
Saint Pierre and Miquelon	France	46.8852	-56.3159	5888
St Martin	France	18.0708	-63.0501	32125
	France	46.2276	2.2137	65129731
	Gabon	-0.8037	11.6094	1148133
	Gambia	13.4432	-15.3101	3996762
	Georgia	42.3154	43.3569	3996762
	Germany	51.1657	10.4515	83517046
	Ghana	7.9465	-1.0232	30417858
	Greece	39.0742	21.8243	10473452
	Grenada	12.1165	-61.679	113015
	Guatemala	15.7835	-90.2308	17581476
	Guinea	9.9456	-9.6966	12771246
	Guinea-Bissau	11.8037	-15.1804	5682738
	Guyana	4.86042	-58.9302	782775
	Haiti	18.9712	-72.2852	11263079
	Holy See	41.9029	12.4534	815
	Honduras	15.2	-86.2419	9746115
	Hungary	47.1625	19.5033	9684680
	Iceland	64.9631	-19.0208	339037
	India	20.5937	78.9629	1366418000
	Indonesia	-0.7893	113.921	270625567
	Iran	32.4279	53.688	82913893
	Iraq	33.2232	43.6793	39309789
	Ireland	53.1424	-7.6921	4882498
	Israel	31.0461	34.8516	8519373
	Italy	41.8719	12.5674	60550092
	Jamaica	18.1096	-77.2975	2948277
	Japan	36.2048	138.253	126860299
	Jordan	31.24	36.51	10101697
	Kazakhstan	48.0196	66.9237	18551428
	Kenya	-0.0236	37.9062	52573967
	Korea, South	35.9078	127.767	51225321
	Kosovo	42.6026	20.903	1810000
	Kuwait	29.3117	47.4818	4207077
	Kyrgyzstan	41.2044	74.7661	6415851
	Laos	19.8563	102.495	7275556
	Latvia	56.8796	24.6032	1906740
	Lebanon	33.8547	35.8623	6855709
	Lesotho	-29.61	28.2336	2142252
	Liberia	6.42805	-9.4295	7275556
	Libya	26.3351	17.2283	6679000
	Liechtenstein	47.14	9.55	38020
	Lithuania	55.1694	23.8813	2759631
	Luxembourg	49.8153	6.1296	615730
	MS Zaandam	0	0	1829
	Madagascar	-18.7669	46.8691	26969306
	Malawi	-13.2543	34.3015	19129955
	Malaysia	4.21048	101.976	31949789
	Maldives	3.2028	73.2207	530957
	Mali	17.5707	-3.99617	20250834
	Malta	35.9375	14.3754	440377
	Marshall Islands	7.1315	171.185	58413
	Mauritania	21.0079	-10.9408	4525698
	Mauritius	-20.3484	57.5522	1269670
	Mexico	23.6345	-102.553	127575529
	Moldova	47.4116	28.3699	4043258
	Monaco	43.7333	7.4167	38967
	Mongolia	46.8625	103.847	3225166
	Montenegro	42.7087	19.3744	2094000
	Morocco	31.7917	-7.0926	36471766
	Mozambique	-18.6657	35.5296	31255435
	Namibia	-22.9576	18.4904	2494524
	Nepal	28.1667	84.25	28608715
Aruba	Netherlands	12.5211	-69.9683	106310
Bonaire, Sint Eustatius and Saba	Netherlands	12.1784	-68.2385	25987
Curacao	Netherlands	12.1696	-68.99	158665
Sint Maarten	Netherlands	18.0425	-63.0548	42389
	Netherlands	52.1326	5.2913	17097123
	New Zealand	-40.9006	174.886	4783062
	Nicaragua	12.8654	-85.2072	6545503
	Niger	17.6078	8.08167	23310719
	Nigeria	9.082	8.6753	200963603
	North Macedonia	41.6086	21.7453	2083458
	Norway	60.472	8.4689	5378859
	Oman	21.5126	55.9233	4974992
	Pakistan	30.3753	69.3451	216565317
	Panama	8.538	-80.7821	4246440
	Papua New Guinea	-6.31499	143.956	8776119
	Paraguay	-23.4425	-58.4438	7044639
	Peru	-9.19	-75.0152	32510462
	Philippines	12.8797	121.774	108116622
	Poland	51.9194	19.1451	37887771
	Portugal	39.3999	-8.2245	10226178
	Qatar	25.3548	51.1839	2832071
	Romania	45.9432	24.9668	19364558
	Russia	61.524	105.319	145872260
	Rwanda	-1.9403	29.8739	12626938
	Saint Kitts and Nevis	17.3578	-62.783	53546
	Saint Lucia	13.9094	-60.9789	182795
	Saint Vincent and the Grenadines	12.9843	-61.2872	110593
	Samoa	-13.759	-172.105	196130
	San Marino	43.9424	12.4578	33864
	Sao Tome and Principe	0.1864	6.6131	219161
	Saudi Arabia	23.8859	45.0792	34268529
	Senegal	14.4974	-14.4524	16296362
	Serbia	44.0165	21.0059	8772228
	Seychelles	-4.6796	55.492	97741
	Sierra Leone	8.46055	-11.7799	7976985
	Singapore	1.2833	103.833	5804343
	Slovakia	48.669	19.699	5457012
	Slovenia	46.1512	14.9955	2078654
	Solomon Islands	-9.6457	160.156	652858
	Somalia	5.15215	46.1996	15442906
	South Africa	-30.5595	22.9375	58558267
	South Sudan	6.877	31.307	11193729
	Spain	40.4637	-3.74922	46736782
	Sri Lanka	7.87305	80.7718	21323734
	Sudan	12.8628	30.2176	42813237
	Suriname	3.9193	-56.0278	581363
	Sweden	60.1282	18.6435	10036391
	Switzerland	46.8182	8.2275	8591361
	Syria	34.8021	38.9968	17500657
	Taiwan*	23.7	121	23562318
	Tajikistan	38.861	71.2761	9537642
	Tanzania	-6.36903	34.8888	58005461
	Thailand	15.87	100.993	69625581
	Timor-Leste	-8.87422	125.728	1286000
	Togo	8.6195	0.8248	8082359
	Trinidad and Tobago	10.6918	-61.2225	1394969
	Tunisia	33.8869	9.5375	11694721
	Turkey	38.9637	35.2433	83429607
	US	40	-100	329064917
	Uganda	1.37333	32.2903	44269587
	Ukraine	48.3794	31.1656	43993643
	United Arab Emirates	23.4241	53.8478	9770526
Anguilla	United Kingdom	18.2206	-63.0686	15002
Bermuda	United Kingdom	32.3078	-64.7505	62508
British Virgin Islands	United Kingdom	18.4207	-64.64	30273
Cayman Islands	United Kingdom	19.3133	-81.2546	64948
Channel Islands	United Kingdom	49.3723	-2.3644	170499
Falkland Islands (Malvinas)	United Kingdom	-51.7963	-59.5236	3483
Gibraltar	United Kingdom	36.1408	-5.3536	32194
Isle of Man	United Kingdom	54.2361	-4.5481	84287
Montserrat	United Kingdom	16.7425	-62.1874	4991
Turks and Caicos Islands	United Kingdom	21.694	-71.7979	38718
	United Kingdom	55.3781	-3.436	67530161
	Uruguay	-32.5228	-55.7658	3461731
	Uzbekistan	41.3775	64.5853	3.29817e+07
	Vanuatu	-15.3767	166.959	292680
	Venezuela	6.4238	-66.5897	28515829
	Vietnam	14.0583	108.277	96462108
	West Bank and Gaza	31.9522	35.2332	5790000
	Western Sahara	24.2155	-12.8858	597330
	Yemen	15.5527	48.5164	29825968
	Zambia	-13.1339	27.8493	17861034
	Zimbabwe	-19.0154	29.1549	14645473
